# The metabolic fingerprint of COVID-19 severity

**DOI:** 10.1101/2020.11.09.20228221

**Authors:** Tim Dierckx, Jan van Elslande, Heli Salmela, Bram Decru, Els Wauters, Jan Gunst, Yannick Van Herck, the CONTAGIOUS-consortium, Joost Wauters, Björn Stessel, Pieter Vermeersch

## Abstract

Corona virus disease 2019 (COVID-19) has been associated with a wide range of divergent pathologies, and risk of severe disease is reported to be increased by a similarly broad range of co-morbidities. The present study investigated blood metabolites in order to elucidate how infection with severe acute respiratory syndrome coronavirus 2 can lead to such a variety of pathologies and what common ground they share. COVID-19 patient blood samples were taken at hospital admission in two Belgian patient cohorts, and a third cohort that included longitudinal samples was used for additional validation (total n=581). A total of 251 blood metabolite measures and ratios were assessed using nuclear magnetic resonance spectroscopy and tested for association to disease severity. In line with the varied effects of severe COVID-19, the range of severity-associated biomarkers was equally broad and included increased inflammatory markers (glycoprotein acetylation), amino acid concentrations (increased leucine and phenylalanine), increased lipoprotein particle concentrations (except those of very low density lipoprotein, VLDL), decreased cholesterol levels (except in large HDL and VLDL), increased triglyceride levels (only in IDL and LDL), fatty acid levels (decreased poly-unsaturated fatty acid, increased mono-unsaturated fatty acid) and decreased choline concentration, with association sizes comparable to those of routine clinical chemistry metrics of acute inflammation. Our results point to systemic metabolic biomarkers for COVID-19 severity that make strong targets for further fundamental research into its pathology (e.g. phenylalanine and omega-6 fatty acids).
