## Supplemental Table S1 for "The metabolic fingerprint of COVID-19 severity"

### Sheet: Sheet1
Excel column name	CSV column name	Biomarker name	Unit	Group	Subgroup
Total-C	Total_C	Total cholesterol	mmol/l	Cholesterol
non-HDL-C	non_HDL_C	Total cholesterol minus HDL-C	mmol/l	Cholesterol
Remnant-C	Remnant_C	Remnant cholesterol (non-HDL, non-LDL -cholesterol)	mmol/l	Cholesterol
VLDL-C	VLDL_C	VLDL cholesterol	mmol/l	Cholesterol
Clinical LDL-C	Clinical_LDL_C	Clinical LDL cholesterol	mmol/l	Cholesterol
LDL-C	LDL_C	LDL cholesterol	mmol/l	Cholesterol
HDL-C	HDL_C	HDL cholesterol	mmol/l	Cholesterol
Total-TG	Total_TG	Total triglycerides	mmol/l	Triglycerides
VLDL-TG	VLDL_TG	Triglycerides in VLDL	mmol/l	Triglycerides
LDL-TG	LDL_TG	Triglycerides in LDL	mmol/l	Triglycerides
HDL-TG	HDL_TG	Triglycerides in HDL	mmol/l	Triglycerides
Total-PL	Total_PL	Total phospholipids in lipoprotein particles	mmol/l	Phospholipids
VLDL-PL	VLDL_PL	Phospholipids in VLDL	mmol/l	Phospholipids
LDL-PL	LDL_PL	Phospholipids in LDL	mmol/l	Phospholipids
HDL-PL	HDL_PL	Phospholipids in HDL	mmol/l	Phospholipids
Total-CE	Total_CE	Total esterified cholesterol	mmol/l	Cholesteryl esters
VLDL-CE	VLDL_CE	Cholesteryl esters in VLDL	mmol/l	Cholesteryl esters
LDL-CE	LDL_CE	Cholesteryl esters in LDL	mmol/l	Cholesteryl esters
HDL-CE	HDL_CE	Cholesteryl esters in HDL	mmol/l	Cholesteryl esters
Total-FC	Total_FC	Total free cholesterol	mmol/l	Free cholesterol
VLDL-FC	VLDL_FC	Free cholesterol in VLDL	mmol/l	Free cholesterol
LDL-FC	LDL_FC	Free cholesterol in LDL	mmol/l	Free cholesterol
HDL-FC	HDL_FC	Free cholesterol in HDL	mmol/l	Free cholesterol
Total-L	Total_L	Total lipids in lipoprotein particles	mmol/l	Total lipids
VLDL-L	VLDL_L	Total lipids in VLDL	mmol/l	Total lipids
LDL-L	LDL_L	Total lipids in LDL	mmol/l	Total lipids
HDL-L	HDL_L	Total lipids in HDL	mmol/l	Total lipids
Total-P	Total_P	Total concentration of lipoprotein particles	mmol/l	Lipoprotein particle concentrations
VLDL-P	VLDL_P	Concentration of VLDL particles	mmol/l	Lipoprotein particle concentrations
LDL-P	LDL_P	Concentration of LDL particles	mmol/l	Lipoprotein particle concentrations
HDL-P	HDL_P	Concentration of HDL particles	mmol/l	Lipoprotein particle concentrations
VLDL size	VLDL_size	Average diameter for VLDL particles	nm	Lipoprotein particle sizes
LDL size	LDL_size	Average diameter for LDL particles	nm	Lipoprotein particle sizes
HDL size	HDL_size	Average diameter for HDL particles	nm	Lipoprotein particle sizes
Phosphoglyc	Phosphoglyc	Phosphoglycerides	mmol/l	Other lipids
TG/PG	TG_by_PG	Ratio of triglycerides to phosphoglycerides	ratio	Other lipids
Cholines	Cholines	Total cholines	mmol/l	Other lipids
Phosphatidylc	Phosphatidylc	Phosphatidylcholines	mmol/l	Other lipids
Sphingomyelins	Sphingomyelins	Sphingomyelins	mmol/l	Other lipids
ApoB	ApoB	Apolipoprotein B	g/l	Apolipoproteins
ApoA1	ApoA1	Apolipoprotein A1	g/l	Apolipoproteins
ApoB/ApoA1	ApoB_by_ApoA1	Ratio of apolipoprotein B to apolipoprotein A1	ratio	Apolipoproteins
Total-FA	Total_FA	Total fatty acids	mmol/l	Fatty acids
Unsaturation	Unsaturation	Degree of unsaturation	degree	Fatty acids
Omega-3	Omega_3	Omega-3 fatty acids	mmol/l	Fatty acids
Omega-6	Omega_6	Omega-6 fatty acids	mmol/l	Fatty acids
PUFA	PUFA	Polyunsaturated fatty acids	mmol/l	Fatty acids
MUFA	MUFA	Monounsaturated fatty acids	mmol/l	Fatty acids
SFA	SFA	Saturated fatty acids	mmol/l	Fatty acids
LA	LA	Linoleic acid	mmol/l	Fatty acids
DHA	DHA	Docosahexaenoic acid	mmol/l	Fatty acids
Omega-3 %	Omega_3_pct	Ratio of omega-3 fatty acids to total fatty acids	%	Fatty acids	Fatty acid ratios
Omega-6 %	Omega_6_pct	Ratio of omega-6 fatty acids to total fatty acids	%	Fatty acids	Fatty acid ratios
PUFA %	PUFA_pct	Ratio of polyunsaturated fatty acids to total fatty acids	%	Fatty acids	Fatty acid ratios
MUFA %	MUFA_pct	Ratio of monounsaturated fatty acids to total fatty acids	%	Fatty acids	Fatty acid ratios
SFA %	SFA_pct	Ratio of saturated fatty acids to total fatty acids	%	Fatty acids	Fatty acid ratios
LA %	LA_pct	Ratio of linoleic acid to total fatty acids	%	Fatty acids	Fatty acid ratios
DHA %	DHA_pct	Ratio of docosahexaenoic acid to total fatty acids	%	Fatty acids	Fatty acid ratios
PUFA/MUFA	PUFA_by_MUFA	Ratio of polyunsaturated fatty acids to monounsaturated fatty acids	ratio	Fatty acids	Fatty acid ratios
Omega-6/Omega-3	Omega_6_by_Omega_3	Ratio of omega-6 fatty acids to omega-3 fatty acids	ratio	Fatty acids	Fatty acid ratios
Ala	Ala	Alanine	mmol/l	Amino acids
Gln	Gln	Glutamine	mmol/l	Amino acids
Gly	Gly	Glycine	mmol/l	Amino acids
His	His	Histidine	mmol/l	Amino acids
Total BCAA	Total_BCAA	Total concentration of branched-chain amino acids (leucine + isoleucine + valine)	mmol/l	Amino acids	Branched-chain amino acids
Ile	Ile	Isoleucine	mmol/l	Amino acids	Branched-chain amino acids
Leu	Leu	Leucine	mmol/l	Amino acids	Branched-chain amino acids
Val	Val	Valine	mmol/l	Amino acids	Branched-chain amino acids
Phe	Phe	Phenylalanine	mmol/l	Amino acids	Aromatic amino acids
Tyr	Tyr	Tyrosine	mmol/l	Amino acids	Aromatic amino acids
Glucose	Glucose	Glucose	mmol/l	Glycolysis related metabolites
Lactate	Lactate	Lactate	mmol/l	Glycolysis related metabolites
Pyruvate	Pyruvate	Pyruvate	mmol/l	Glycolysis related metabolites
Citrate	Citrate	Citrate	mmol/l	Glycolysis related metabolites
Glycerol	Glycerol	Glycerol	mmol/l	Glycolysis related metabolites
bOHbutyrate	bOHbutyrate	3-Hydroxybutyrate	mmol/l	Ketone bodies
Acetate	Acetate	Acetate	mmol/l	Ketone bodies
Acetoacetate	Acetoacetate	Acetoacetate	mmol/l	Ketone bodies
Acetone	Acetone	Acetone	mmol/l	Ketone bodies
Creatinine	Creatinine	Creatinine	μmol/l	Fluid balance
Albumin	Albumin	Albumin	g/l	Fluid balance
GlycA	GlycA	Glycoprotein acetyls	mmol/l	Inflammation
GlycA/Alb	GlycA_Alb	Glycoprotein acetyls to Albumin ratio	mmol/g	Inflammation
XXL-VLDL-P	XXL_VLDL_P	Concentration of chylomicrons and extremely large VLDL particles	mmol/l	Lipoprotein subclasses	Chylomicrons and extremely large VLDL
XXL-VLDL-L	XXL_VLDL_L	Total lipids in chylomicrons and extremely large VLDL	mmol/l	Lipoprotein subclasses	Chylomicrons and extremely large VLDL
XXL-VLDL-PL	XXL_VLDL_PL	Phospholipids in chylomicrons and extremely large VLDL	mmol/l	Lipoprotein subclasses	Chylomicrons and extremely large VLDL
XXL-VLDL-C	XXL_VLDL_C	Cholesterol in chylomicrons and extremely large VLDL	mmol/l	Lipoprotein subclasses	Chylomicrons and extremely large VLDL
XXL-VLDL-CE	XXL_VLDL_CE	Cholesteryl esters in chylomicrons and extremely large VLDL	mmol/l	Lipoprotein subclasses	Chylomicrons and extremely large VLDL
XXL-VLDL-FC	XXL_VLDL_FC	Free cholesterol in chylomicrons and extremely large VLDL	mmol/l	Lipoprotein subclasses	Chylomicrons and extremely large VLDL
XXL-VLDL-TG	XXL_VLDL_TG	Triglycerides in chylomicrons and extremely large VLDL	mmol/l	Lipoprotein subclasses	Chylomicrons and extremely large VLDL
XL-VLDL-P	XL_VLDL_P	Concentration of very large VLDL particles	mmol/l	Lipoprotein subclasses	Very large VLDL
XL-VLDL-L	XL_VLDL_L	Total lipids in very large VLDL	mmol/l	Lipoprotein subclasses	Very large VLDL
XL-VLDL-PL	XL_VLDL_PL	Phospholipids in very large VLDL	mmol/l	Lipoprotein subclasses	Very large VLDL
XL-VLDL-C	XL_VLDL_C	Cholesterol in very large VLDL	mmol/l	Lipoprotein subclasses	Very large VLDL
XL-VLDL-CE	XL_VLDL_CE	Cholesteryl esters in very large VLDL	mmol/l	Lipoprotein subclasses	Very large VLDL
XL-VLDL-FC	XL_VLDL_FC	Free cholesterol in very large VLDL	mmol/l	Lipoprotein subclasses	Very large VLDL
XL-VLDL-TG	XL_VLDL_TG	Triglycerides in very large VLDL	mmol/l	Lipoprotein subclasses	Very large VLDL
L-VLDL-P	L_VLDL_P	Concentration of large VLDL particles	mmol/l	Lipoprotein subclasses	Large VLDL
L-VLDL-L	L_VLDL_L	Total lipids in large VLDL	mmol/l	Lipoprotein subclasses	Large VLDL
L-VLDL-PL	L_VLDL_PL	Phospholipids in large VLDL	mmol/l	Lipoprotein subclasses	Large VLDL
L-VLDL-C	L_VLDL_C	Cholesterol in large VLDL	mmol/l	Lipoprotein subclasses	Large VLDL
L-VLDL-CE	L_VLDL_CE	Cholesteryl esters in large VLDL	mmol/l	Lipoprotein subclasses	Large VLDL
L-VLDL-FC	L_VLDL_FC	Free cholesterol in large VLDL	mmol/l	Lipoprotein subclasses	Large VLDL
L-VLDL-TG	L_VLDL_TG	Triglycerides in large VLDL	mmol/l	Lipoprotein subclasses	Large VLDL
M-VLDL-P	M_VLDL_P	Concentration of medium VLDL particles	mmol/l	Lipoprotein subclasses	Medium VLDL
M-VLDL-L	M_VLDL_L	Total lipids in medium VLDL	mmol/l	Lipoprotein subclasses	Medium VLDL
M-VLDL-PL	M_VLDL_PL	Phospholipids in medium VLDL	mmol/l	Lipoprotein subclasses	Medium VLDL
M-VLDL-C	M_VLDL_C	Cholesterol in medium VLDL	mmol/l	Lipoprotein subclasses	Medium VLDL
M-VLDL-CE	M_VLDL_CE	Cholesteryl esters in medium VLDL	mmol/l	Lipoprotein subclasses	Medium VLDL
M-VLDL-FC	M_VLDL_FC	Free cholesterol in medium VLDL	mmol/l	Lipoprotein subclasses	Medium VLDL
M-VLDL-TG	M_VLDL_TG	Triglycerides in medium VLDL	mmol/l	Lipoprotein subclasses	Medium VLDL
S-VLDL-P	S_VLDL_P	Concentration of small VLDL particles	mmol/l	Lipoprotein subclasses	Small VLDL
S-VLDL-L	S_VLDL_L	Total lipids in small VLDL	mmol/l	Lipoprotein subclasses	Small VLDL
S-VLDL-PL	S_VLDL_PL	Phospholipids in small VLDL	mmol/l	Lipoprotein subclasses	Small VLDL
S-VLDL-C	S_VLDL_C	Cholesterol in small VLDL	mmol/l	Lipoprotein subclasses	Small VLDL
S-VLDL-CE	S_VLDL_CE	Cholesteryl esters in small VLDL	mmol/l	Lipoprotein subclasses	Small VLDL
S-VLDL-FC	S_VLDL_FC	Free cholesterol in small VLDL	mmol/l	Lipoprotein subclasses	Small VLDL
S-VLDL-TG	S_VLDL_TG	Triglycerides in small VLDL	mmol/l	Lipoprotein subclasses	Small VLDL
XS-VLDL-P	XS_VLDL_P	Concentration of very small VLDL particles	mmol/l	Lipoprotein subclasses	Very small VLDL
XS-VLDL-L	XS_VLDL_L	Total lipids in very small VLDL	mmol/l	Lipoprotein subclasses	Very small VLDL
XS-VLDL-PL	XS_VLDL_PL	Phospholipids in very small VLDL	mmol/l	Lipoprotein subclasses	Very small VLDL
XS-VLDL-C	XS_VLDL_C	Cholesterol in very small VLDL	mmol/l	Lipoprotein subclasses	Very small VLDL
XS-VLDL-CE	XS_VLDL_CE	Cholesteryl esters in very small VLDL	mmol/l	Lipoprotein subclasses	Very small VLDL
XS-VLDL-FC	XS_VLDL_FC	Free cholesterol in very small VLDL	mmol/l	Lipoprotein subclasses	Very small VLDL
XS-VLDL-TG	XS_VLDL_TG	Triglycerides in very small VLDL	mmol/l	Lipoprotein subclasses	Very small VLDL
IDL-P	IDL_P	Concentration of IDL particles	mmol/l	Lipoprotein subclasses	IDL
IDL-L	IDL_L	Total lipids in IDL	mmol/l	Lipoprotein subclasses	IDL
IDL-PL	IDL_PL	Phospholipids in IDL	mmol/l	Lipoprotein subclasses	IDL
IDL-C	IDL_C	Cholesterol in IDL	mmol/l	Lipoprotein subclasses	IDL
IDL-CE	IDL_CE	Cholesteryl esters in IDL	mmol/l	Lipoprotein subclasses	IDL
IDL-FC	IDL_FC	Free cholesterol in IDL	mmol/l	Lipoprotein subclasses	IDL
IDL-TG	IDL_TG	Triglycerides in IDL	mmol/l	Lipoprotein subclasses	IDL
L-LDL-P	L_LDL_P	Concentration of large LDL particles	mmol/l	Lipoprotein subclasses	Large LDL
L-LDL-L	L_LDL_L	Total lipids in large LDL	mmol/l	Lipoprotein subclasses	Large LDL
L-LDL-PL	L_LDL_PL	Phospholipids in large LDL	mmol/l	Lipoprotein subclasses	Large LDL
L-LDL-C	L_LDL_C	Cholesterol in large LDL	mmol/l	Lipoprotein subclasses	Large LDL
L-LDL-CE	L_LDL_CE	Cholesteryl esters in large LDL	mmol/l	Lipoprotein subclasses	Large LDL
L-LDL-FC	L_LDL_FC	Free cholesterol in large LDL	mmol/l	Lipoprotein subclasses	Large LDL
L-LDL-TG	L_LDL_TG	Triglycerides in large LDL	mmol/l	Lipoprotein subclasses	Large LDL
M-LDL-P	M_LDL_P	Concentration of medium LDL particles	mmol/l	Lipoprotein subclasses	Medium LDL
M-LDL-L	M_LDL_L	Total lipids in medium LDL	mmol/l	Lipoprotein subclasses	Medium LDL
M-LDL-PL	M_LDL_PL	Phospholipids in medium LDL	mmol/l	Lipoprotein subclasses	Medium LDL
M-LDL-C	M_LDL_C	Cholesterol in medium LDL	mmol/l	Lipoprotein subclasses	Medium LDL
M-LDL-CE	M_LDL_CE	Cholesteryl esters in medium LDL	mmol/l	Lipoprotein subclasses	Medium LDL
M-LDL-FC	M_LDL_FC	Free cholesterol in medium LDL	mmol/l	Lipoprotein subclasses	Medium LDL
M-LDL-TG	M_LDL_TG	Triglycerides in medium LDL	mmol/l	Lipoprotein subclasses	Medium LDL
S-LDL-P	S_LDL_P	Concentration of small LDL particles	mmol/l	Lipoprotein subclasses	Small LDL
S-LDL-L	S_LDL_L	Total lipids in small LDL	mmol/l	Lipoprotein subclasses	Small LDL
S-LDL-PL	S_LDL_PL	Phospholipids in small LDL	mmol/l	Lipoprotein subclasses	Small LDL
S-LDL-C	S_LDL_C	Cholesterol in small LDL	mmol/l	Lipoprotein subclasses	Small LDL
S-LDL-CE	S_LDL_CE	Cholesteryl esters in small LDL	mmol/l	Lipoprotein subclasses	Small LDL
S-LDL-FC	S_LDL_FC	Free cholesterol in small LDL	mmol/l	Lipoprotein subclasses	Small LDL
S-LDL-TG	S_LDL_TG	Triglycerides in small LDL	mmol/l	Lipoprotein subclasses	Small LDL
XL-HDL-P	XL_HDL_P	Concentration of very large HDL particles	mmol/l	Lipoprotein subclasses	Very large HDL
XL-HDL-L	XL_HDL_L	Total lipids in very large HDL	mmol/l	Lipoprotein subclasses	Very large HDL
XL-HDL-PL	XL_HDL_PL	Phospholipids in very large HDL	mmol/l	Lipoprotein subclasses	Very large HDL
XL-HDL-C	XL_HDL_C	Cholesterol in very large HDL	mmol/l	Lipoprotein subclasses	Very large HDL
XL-HDL-CE	XL_HDL_CE	Cholesteryl esters in very large HDL	mmol/l	Lipoprotein subclasses	Very large HDL
XL-HDL-FC	XL_HDL_FC	Free cholesterol in very large HDL	mmol/l	Lipoprotein subclasses	Very large HDL
XL-HDL-TG	XL_HDL_TG	Triglycerides in very large HDL	mmol/l	Lipoprotein subclasses	Very large HDL
L-HDL-P	L_HDL_P	Concentration of large HDL particles	mmol/l	Lipoprotein subclasses	Large HDL
L-HDL-L	L_HDL_L	Total lipids in large HDL	mmol/l	Lipoprotein subclasses	Large HDL
L-HDL-PL	L_HDL_PL	Phospholipids in large HDL	mmol/l	Lipoprotein subclasses	Large HDL
L-HDL-C	L_HDL_C	Cholesterol in large HDL	mmol/l	Lipoprotein subclasses	Large HDL
L-HDL-CE	L_HDL_CE	Cholesteryl esters in large HDL	mmol/l	Lipoprotein subclasses	Large HDL
L-HDL-FC	L_HDL_FC	Free cholesterol in large HDL	mmol/l	Lipoprotein subclasses	Large HDL
L-HDL-TG	L_HDL_TG	Triglycerides in large HDL	mmol/l	Lipoprotein subclasses	Large HDL
M-HDL-P	M_HDL_P	Concentration of medium HDL particles	mmol/l	Lipoprotein subclasses	Medium HDL
M-HDL-L	M_HDL_L	Total lipids in medium HDL	mmol/l	Lipoprotein subclasses	Medium HDL
M-HDL-PL	M_HDL_PL	Phospholipids in medium HDL	mmol/l	Lipoprotein subclasses	Medium HDL
M-HDL-C	M_HDL_C	Cholesterol in medium HDL	mmol/l	Lipoprotein subclasses	Medium HDL
M-HDL-CE	M_HDL_CE	Cholesteryl esters in medium HDL	mmol/l	Lipoprotein subclasses	Medium HDL
M-HDL-FC	M_HDL_FC	Free cholesterol in medium HDL	mmol/l	Lipoprotein subclasses	Medium HDL
M-HDL-TG	M_HDL_TG	Triglycerides in medium HDL	mmol/l	Lipoprotein subclasses	Medium HDL
S-HDL-P	S_HDL_P	Concentration of small HDL particles	mmol/l	Lipoprotein subclasses	Small HDL
S-HDL-L	S_HDL_L	Total lipids in small HDL	mmol/l	Lipoprotein subclasses	Small HDL
S-HDL-PL	S_HDL_PL	Phospholipids in small HDL	mmol/l	Lipoprotein subclasses	Small HDL
S-HDL-C	S_HDL_C	Cholesterol in small HDL	mmol/l	Lipoprotein subclasses	Small HDL
S-HDL-CE	S_HDL_CE	Cholesteryl esters in small HDL	mmol/l	Lipoprotein subclasses	Small HDL
S-HDL-FC	S_HDL_FC	Free cholesterol in small HDL	mmol/l	Lipoprotein subclasses	Small HDL
S-HDL-TG	S_HDL_TG	Triglycerides in small HDL	mmol/l	Lipoprotein subclasses	Small HDL
XXL-VLDL-PL %	XXL_VLDL_PL_pct	Phospholipids to total lipids ratio in chylomicrons and extremely large VLDL	%	Relative lipoprotein lipid concentrations	Chylomicrons and extremely large VLDL ratios
XXL-VLDL-C %	XXL_VLDL_C_pct	Cholesterol to total lipids ratio in chylomicrons and extremely large VLDL	%	Relative lipoprotein lipid concentrations	Chylomicrons and extremely large VLDL ratios
XXL-VLDL-CE %	XXL_VLDL_CE_pct	Cholesteryl esters to total lipids ratio in chylomicrons and extremely large VLDL	%	Relative lipoprotein lipid concentrations	Chylomicrons and extremely large VLDL ratios
XXL-VLDL-FC %	XXL_VLDL_FC_pct	Free cholesterol to total lipids ratio in chylomicrons and extremely large VLDL	%	Relative lipoprotein lipid concentrations	Chylomicrons and extremely large VLDL ratios
XXL-VLDL-TG %	XXL_VLDL_TG_pct	Triglycerides to total lipids ratio in chylomicrons and extremely large VLDL	%	Relative lipoprotein lipid concentrations	Chylomicrons and extremely large VLDL ratios
XL-VLDL-PL %	XL_VLDL_PL_pct	Phospholipids to total lipids ratio in very large VLDL	%	Relative lipoprotein lipid concentrations	Very large VLDL ratios
XL-VLDL-C %	XL_VLDL_C_pct	Cholesterol to total lipids ratio in very large VLDL	%	Relative lipoprotein lipid concentrations	Very large VLDL ratios
XL-VLDL-CE %	XL_VLDL_CE_pct	Cholesteryl esters to total lipids ratio in very large VLDL	%	Relative lipoprotein lipid concentrations	Very large VLDL ratios
XL-VLDL-FC %	XL_VLDL_FC_pct	Free cholesterol to total lipids ratio in very large VLDL	%	Relative lipoprotein lipid concentrations	Very large VLDL ratios
XL-VLDL-TG %	XL_VLDL_TG_pct	Triglycerides to total lipids ratio in very large VLDL	%	Relative lipoprotein lipid concentrations	Very large VLDL ratios
L-VLDL-PL %	L_VLDL_PL_pct	Phospholipids to total lipids ratio in large VLDL	%	Relative lipoprotein lipid concentrations	Large VLDL ratios
L-VLDL-C %	L_VLDL_C_pct	Cholesterol to total lipids ratio in large VLDL	%	Relative lipoprotein lipid concentrations	Large VLDL ratios
L-VLDL-CE %	L_VLDL_CE_pct	Cholesteryl esters to total lipids ratio in large VLDL	%	Relative lipoprotein lipid concentrations	Large VLDL ratios
L-VLDL-FC %	L_VLDL_FC_pct	Free cholesterol to total lipids ratio in large VLDL	%	Relative lipoprotein lipid concentrations	Large VLDL ratios
L-VLDL-TG %	L_VLDL_TG_pct	Triglycerides to total lipids ratio in large VLDL	%	Relative lipoprotein lipid concentrations	Large VLDL ratios
M-VLDL-PL %	M_VLDL_PL_pct	Phospholipids to total lipids ratio in medium VLDL	%	Relative lipoprotein lipid concentrations	Medium VLDL ratios
M-VLDL-C %	M_VLDL_C_pct	Cholesterol to total lipids ratio in medium VLDL	%	Relative lipoprotein lipid concentrations	Medium VLDL ratios
M-VLDL-CE %	M_VLDL_CE_pct	Cholesteryl esters to total lipids ratio in medium VLDL	%	Relative lipoprotein lipid concentrations	Medium VLDL ratios
M-VLDL-FC %	M_VLDL_FC_pct	Free cholesterol to total lipids ratio in medium VLDL	%	Relative lipoprotein lipid concentrations	Medium VLDL ratios
M-VLDL-TG %	M_VLDL_TG_pct	Triglycerides to total lipids ratio in medium VLDL	%	Relative lipoprotein lipid concentrations	Medium VLDL ratios
S-VLDL-PL %	S_VLDL_PL_pct	Phospholipids to total lipids ratio in small VLDL	%	Relative lipoprotein lipid concentrations	Small VLDL ratios
S-VLDL-C %	S_VLDL_C_pct	Cholesterol to total lipids ratio in small VLDL	%	Relative lipoprotein lipid concentrations	Small VLDL ratios
S-VLDL-CE %	S_VLDL_CE_pct	Cholesteryl esters to total lipids ratio in small VLDL	%	Relative lipoprotein lipid concentrations	Small VLDL ratios
S-VLDL-FC %	S_VLDL_FC_pct	Free cholesterol to total lipids ratio in small VLDL	%	Relative lipoprotein lipid concentrations	Small VLDL ratios
S-VLDL-TG %	S_VLDL_TG_pct	Triglycerides to total lipids ratio in small VLDL	%	Relative lipoprotein lipid concentrations	Small VLDL ratios
XS-VLDL-PL %	XS_VLDL_PL_pct	Phospholipids to total lipids ratio in very small VLDL	%	Relative lipoprotein lipid concentrations	Very small VLDL ratios
XS-VLDL-C %	XS_VLDL_C_pct	Cholesterol to total lipids ratio in very small VLDL	%	Relative lipoprotein lipid concentrations	Very small VLDL ratios
XS-VLDL-CE %	XS_VLDL_CE_pct	Cholesteryl esters to total lipids ratio in very small VLDL	%	Relative lipoprotein lipid concentrations	Very small VLDL ratios
XS-VLDL-FC %	XS_VLDL_FC_pct	Free cholesterol to total lipids ratio in very small VLDL	%	Relative lipoprotein lipid concentrations	Very small VLDL ratios
XS-VLDL-TG %	XS_VLDL_TG_pct	Triglycerides to total lipids ratio in very small VLDL	%	Relative lipoprotein lipid concentrations	Very small VLDL ratios
IDL-PL %	IDL_PL_pct	Phospholipids to total lipids ratio in IDL	%	Relative lipoprotein lipid concentrations	IDL ratios
IDL-C %	IDL_C_pct	Cholesterol to total lipids ratio in IDL	%	Relative lipoprotein lipid concentrations	IDL ratios
IDL-CE %	IDL_CE_pct	Cholesteryl esters to total lipids ratio in IDL	%	Relative lipoprotein lipid concentrations	IDL ratios
IDL-FC %	IDL_FC_pct	Free cholesterol to total lipids ratio in IDL	%	Relative lipoprotein lipid concentrations	IDL ratios
IDL-TG %	IDL_TG_pct	Triglycerides to total lipids ratio in IDL	%	Relative lipoprotein lipid concentrations	IDL ratios
L-LDL-PL %	L_LDL_PL_pct	Phospholipids to total lipids ratio in large LDL	%	Relative lipoprotein lipid concentrations	Large LDL ratios
L-LDL-C %	L_LDL_C_pct	Cholesterol to total lipids ratio in large LDL	%	Relative lipoprotein lipid concentrations	Large LDL ratios
L-LDL-CE %	L_LDL_CE_pct	Cholesteryl esters to total lipids ratio in large LDL	%	Relative lipoprotein lipid concentrations	Large LDL ratios
L-LDL-FC %	L_LDL_FC_pct	Free cholesterol to total lipids ratio in large LDL	%	Relative lipoprotein lipid concentrations	Large LDL ratios
L-LDL-TG %	L_LDL_TG_pct	Triglycerides to total lipids ratio in large LDL	%	Relative lipoprotein lipid concentrations	Large LDL ratios
M-LDL-PL %	M_LDL_PL_pct	Phospholipids to total lipids ratio in medium LDL	%	Relative lipoprotein lipid concentrations	Medium LDL ratios
M-LDL-C %	M_LDL_C_pct	Cholesterol to total lipids ratio in medium LDL	%	Relative lipoprotein lipid concentrations	Medium LDL ratios
M-LDL-CE %	M_LDL_CE_pct	Cholesteryl esters to total lipids ratio in medium LDL	%	Relative lipoprotein lipid concentrations	Medium LDL ratios
M-LDL-FC %	M_LDL_FC_pct	Free cholesterol to total lipids ratio in medium LDL	%	Relative lipoprotein lipid concentrations	Medium LDL ratios
M-LDL-TG %	M_LDL_TG_pct	Triglycerides to total lipids ratio in medium LDL	%	Relative lipoprotein lipid concentrations	Medium LDL ratios
S-LDL-PL %	S_LDL_PL_pct	Phospholipids to total lipids ratio in small LDL	%	Relative lipoprotein lipid concentrations	Small LDL ratios
S-LDL-C %	S_LDL_C_pct	Cholesterol to total lipids ratio in small LDL	%	Relative lipoprotein lipid concentrations	Small LDL ratios
S-LDL-CE %	S_LDL_CE_pct	Cholesteryl esters to total lipids ratio in small LDL	%	Relative lipoprotein lipid concentrations	Small LDL ratios
S-LDL-FC %	S_LDL_FC_pct	Free cholesterol to total lipids ratio in small LDL	%	Relative lipoprotein lipid concentrations	Small LDL ratios
S-LDL-TG %	S_LDL_TG_pct	Triglycerides to total lipids ratio in small LDL	%	Relative lipoprotein lipid concentrations	Small LDL ratios
XL-HDL-PL %	XL_HDL_PL_pct	Phospholipids to total lipids ratio in very large HDL	%	Relative lipoprotein lipid concentrations	Very large HDL ratios
XL-HDL-C %	XL_HDL_C_pct	Cholesterol to total lipids ratio in very large HDL	%	Relative lipoprotein lipid concentrations	Very large HDL ratios
XL-HDL-CE %	XL_HDL_CE_pct	Cholesteryl esters to total lipids ratio in very large HDL	%	Relative lipoprotein lipid concentrations	Very large HDL ratios
XL-HDL-FC %	XL_HDL_FC_pct	Free cholesterol to total lipids ratio in very large HDL	%	Relative lipoprotein lipid concentrations	Very large HDL ratios
XL-HDL-TG %	XL_HDL_TG_pct	Triglycerides to total lipids ratio in very large HDL	%	Relative lipoprotein lipid concentrations	Very large HDL ratios
L-HDL-PL %	L_HDL_PL_pct	Phospholipids to total lipids ratio in large HDL	%	Relative lipoprotein lipid concentrations	Large HDL ratios
L-HDL-C %	L_HDL_C_pct	Cholesterol to total lipids ratio in large HDL	%	Relative lipoprotein lipid concentrations	Large HDL ratios
L-HDL-CE %	L_HDL_CE_pct	Cholesteryl esters to total lipids ratio in large HDL	%	Relative lipoprotein lipid concentrations	Large HDL ratios
L-HDL-FC %	L_HDL_FC_pct	Free cholesterol to total lipids ratio in large HDL	%	Relative lipoprotein lipid concentrations	Large HDL ratios
L-HDL-TG %	L_HDL_TG_pct	Triglycerides to total lipids ratio in large HDL	%	Relative lipoprotein lipid concentrations	Large HDL ratios
M-HDL-PL %	M_HDL_PL_pct	Phospholipids to total lipids ratio in medium HDL	%	Relative lipoprotein lipid concentrations	Medium HDL ratios
M-HDL-C %	M_HDL_C_pct	Cholesterol to total lipids ratio in medium HDL	%	Relative lipoprotein lipid concentrations	Medium HDL ratios
M-HDL-CE %	M_HDL_CE_pct	Cholesteryl esters to total lipids ratio in medium HDL	%	Relative lipoprotein lipid concentrations	Medium HDL ratios
M-HDL-FC %	M_HDL_FC_pct	Free cholesterol to total lipids ratio in medium HDL	%	Relative lipoprotein lipid concentrations	Medium HDL ratios
M-HDL-TG %	M_HDL_TG_pct	Triglycerides to total lipids ratio in medium HDL	%	Relative lipoprotein lipid concentrations	Medium HDL ratios
S-HDL-PL %	S_HDL_PL_pct	Phospholipids to total lipids ratio in small HDL	%	Relative lipoprotein lipid concentrations	Small HDL ratios
S-HDL-C %	S_HDL_C_pct	Cholesterol to total lipids ratio in small HDL	%	Relative lipoprotein lipid concentrations	Small HDL ratios
S-HDL-CE %	S_HDL_CE_pct	Cholesteryl esters to total lipids ratio in small HDL	%	Relative lipoprotein lipid concentrations	Small HDL ratios
S-HDL-FC %	S_HDL_FC_pct	Free cholesterol to total lipids ratio in small HDL	%	Relative lipoprotein lipid concentrations	Small HDL ratios
S-HDL-TG %	S_HDL_TG_pct	Triglycerides to total lipids ratio in small HDL	%	Relative lipoprotein lipid concentrations	Small HDL ratios

### Sheet: Sheet2
Lipoprotein Subclass		Average Size (nm)
Small HDL	S	8.7
Medium HDL	M	10.9
Large HDL	L	12.1
Extra Large HDL	XL	14.3
Small LDL	S	18.7
Medium LDL	M	23
Large LDL	L	25.5
IDL		28.6
Very small VLDL	XXL	31.3
Small VLDL	XL	36.8
Medium VLDL	L	44.5
Large VLDL	M	53.6
Very Large VLDL	S	64
Extremely Large VLDL	XS	>75
