## Supplemental Table S3 for "The metabolic fingerprint of COVID-19 severity"

### Sheet: COVIDIME_CONTAG_all_studypop_co
	UZL				CONTAGIOUS				Jessa
Severity: total samples	Severe: 58 / Critical: 28				Severe: 48 / Critical: 24				Severe: 51 / Critical: 28
	n	Median	IQR		n	Median	IQR		n	Median	IQR		test	p val
Age (years)	86	75	63	84.5	71	65	57.5	71.5	79	74	61	82.5	Kruskal Wallis	0.00073
BMI (kg/m²)	68	27.18	24.075	32.42	71	27.7551	24.8357	32.3008	62	28.1717	25.3649	29.9667	Kruskal Wallis	0.851
Sex (% female)	86	0.479			71	0.394			79	0.38			Fisher	0.215
Diabetes (%)	86	0.274			70	0.229			79	0.228			Fisher	0.639
Hypertensie (%)	86	0.342			70	0.6			79	0.494			Fisher	0.000288
CVD (%)	86	0.342			72	0.111			79	0.278			Fisher	0.000404
Chronic Pulmonary Disease (%)	86	0.16			71	0.141			79	0.165			Fisher	0.94
Hemoglobin (g/dL)	84	13.4	12.275	14.525	70	12.75	11.325	13.9	79	13.6	12.1	14.75	Kruskal Wallis	0.00915
WBC (109/L)	83	6.82	5.045	9.605	70	6.905	5.1475	9.0225	79	6.42	4.925	9.26	Kruskal Wallis	0.821
Neutrophil (109/L)	83	5.4	3.55	7.55	52	5.05	3.275	7.1	78	4.915	3.7225	7.3975	Kruskal Wallis	0.76
Eosinophil (109/L)	83	0	0	0	52	0	0	0.025	78	0	0	0.02	Kruskal Wallis	0.000132
Lymphocyte (109/L)	83	0.8	0.6	1.35	52	1	0.8	1.225	78	0.75	0.425	1.03	Kruskal Wallis	0.00881
Platelets (109/L)	84	183.5	145.75	267.25	68	232.5	181.5	229	79	205	141.5	261.5	Kruskal Wallis	0.00556
APTT (s)	55	28.9	26.8	33.55	34	29.85	27.775	31.65	74	34.9	30.875	40.475	Kruskal Wallis	1.28e-06
Fibrinogen (g/L)	16	4.02	3.5925	5.525	42	5.52	4.35	6.2125	5	6.06	4.2	7.39	Kruskal Wallis	0.117
D-dimer (µg/L)	27	998	588.5	2284	57	857	664	1490	72	861	614	1460	Kruskal Wallis	0.885
CRP (mg/L)	84	73.3	43.85	134.95	69	101.3	54	170.4	79	94	53.5	140	Kruskal Wallis	0.214
Sodium (mmol/L)	82	137.7	134.475	139.975	69	138.4	136.7	140.6	79	136	134	138	Kruskal Wallis	0.00214
Potassium (mmol/L)	83	4.04	3.7	4.425	69	3.75	3.58	3.99	79	3.89	3.545	4.26	Kruskal Wallis	0.00591
Creatinine (mg/dL)	84	1.035	0.805	1.5325	69	0.89	0.76	1.19	79	0.98	0.81	1.38	Kruskal Wallis	0.075
eGFR (mL/min/1.73 m2)	83	68	42.5	84	69	80	64	96	79	70	47.5	84	Kruskal Wallis	0.00481
Calcium (mmol/L)	73	2.29	2.2	2.34	39	2.26	2.215	2.345	37	1.13	1.1	1.17	Kruskal Wallis	9.31e-19
Glucose (mg/dL)	75	119	104.5	134	36	113.5	94.25	166	73	125	111	151	Kruskal Wallis	0.109
HbA1c (% ratio)	47	6.2	5.9	7	7	6	5.9	6.05	5	6	5.9	6.2	Kruskal Wallis	0.239
Total Bilirubin (mg/dL)	80	0.515	0.36	0.7125	64	0.425	0.2775	0.5725	5	6	5.9	6.2	Kruskal Wallis	0.0111
Alkaline Phosphatase (U/L)	81	72	53	99	65	65	54	80	77	66	55	91	Kruskal Wallis	0.498
Gamma GT (U/L)	81	46	32	94	64	46.5	31.75	123.5	79	48	27.5	85	Kruskal Wallis	0.78
AST (U/L)	83	47	29	62.5	65	44	27	63	79	38	29	55.5	Kruskal Wallis	0.471
ALT (U/L)	83	29	18	46.5	65	32	23	61	79	29	20	43	Kruskal Wallis	0.363
Creatine Kinase (U/L)	57	103	56	222	52	81	53	177.75	3	178	118.5	178	Kruskal Wallis	0.413
Troponin (µg/L)	60	0.0235	0.013	0.0335	51	0.011	0.008	0.02	74	0.01955	0.010575	0.033	Kruskal Wallis	0.00231
Ferritine (µg/L)	33	994	313	1227	53	981	413	2249	76	1100	487.5	1725	Kruskal Wallis	0.448
