## Supplemental Table S4 for "The metabolic fingerprint of COVID-19 severity"

### Sheet: CONTAG_longitudinal_compar
Variable	D0_n	D0_median	D0_IQR	D7_n	D7_median	D7_IQR	Dis_n	Dis_median	Dis_IQR	Dis30_n	Dis30_median	Dis30_IQR	D0_D7_pval	D0_Dis_pval	D0_Dis30_pval	D7_Dis_pval	D7_Dis30_pval	Dis_Dis30_pval
CRP	69	101	54-170	38	140	46.7-243	37	19.6	11.4-33.7	49	3.3	1.1-9.8	0.268	1.56e-09	1.25e-13	1.78e-08	1.68e-11	4.75e-06
eGFR	69	80	64-96	38	88	59.2-101	35	100	86.5-106	49	91	76-99	0.519	0.00289	0.0525	0.0829	0.491	0.169
Ferritine	53	981	413-2250	37	1510	842-2290	29	767	531-1140	47	235	92-464	0.0662	0.327	2.24e-06	0.00197	1.26e-09	4.05e-06
LDH	59	355	261-476	38	357	277-436	34	260	231-298	47	215	194-254	1	0.000544	1.07e-07	0.000592	6e-08	0.000881
Lymphocyte count	52	1	0.8-1.22	22	1	0.625-1.5	26	1.75	1.42-2.4	46	1.8	1.5-2.4	0.789	6.08e-05	3.39e-09	0.000943	3.63e-06	0.703
Eosinophil count	52	0	0-0.025	22	0.1	0-0.2	26	0.2	0.125-0.475	46	0.1	0.1-0.2	0.000368	3.85e-10	2.52e-08	0.00537	0.647	0.00259
Neutrophil count	52	5.05	3.27-7.1	22	6.95	5.3-9.43	26	6.1	5.1-7.38	46	4.55	3.42-5.9	0.0108	0.0849	0.524	0.331	0.00158	0.00861
Oxygen Saturation	72	92	90.8-94	37	91	89-92	37	93	91-94	11	91	89-92.5	0.00115	0.0645	0.27	4.08e-05	0.603	0.0623
Albumin	69	31.2	26.5-36.8	36	25.7	22.5-28.6	39	27.1	25-31.9	46	41.3	37-44.2	0.000342	0.0348	7.77e-07	0.044	2.6e-10	1.57e-09
ApoA1	69	1.05	0.926-1.27	36	0.826	0.688-0.979	39	0.986	0.89-1.06	48	1.27	1.09-1.45	1.19e-06	0.0269	0.000403	0.000686	3.25e-10	2.16e-07
ApoB	69	0.746	0.64-0.842	36	0.955	0.833-1.08	39	0.821	0.731-1	48	0.907	0.807-1.1	3.24e-06	0.00572	3.38e-06	0.05	0.554	0.108
Cholines	69	2.15	1.88-2.48	36	2.22	1.92-2.6	39	2.04	1.92-2.42	48	2.65	2.35-2.88	0.625	0.664	2.22e-05	0.457	0.000954	1.6e-05
Clinical_LDL_C	69	1.45	1.05-1.96	36	1.67	1.18-2.13	39	1.87	1.59-2.38	48	2.64	2.14-3.01	0.378	0.000446	1.93e-09	0.0199	7.51e-06	0.000942
Creatinine	63	84.5	73-108	35	84.1	73.8-103	39	67.6	55-84.4	46	74.3	65.9-90.1	0.888	0.000445	0.0287	0.00133	0.0355	0.115
GlycA	69	1.44	1.29-1.65	36	1.43	1.15-1.57	39	1.24	1.09-1.35	48	0.933	0.834-1.1	0.476	1.02e-05	1.19e-12	0.00215	1.08e-09	1.79e-06
GlycA_Alb	69	0.0462	0.0377-0.0584	36	0.0558	0.0445-0.0663	39	0.0433	0.038-0.0479	46	0.0216	0.0188-0.0277	0.0186	0.117	1.07e-11	0.000161	6.72e-11	1.85e-09
HDL_C	69	0.878	0.771-1.13	36	0.656	0.41-0.837	39	0.812	0.716-0.902	48	1.1	0.87-1.28	6.62e-07	0.0292	0.00898	0.000535	2.65e-09	5.5e-06
HDL_CE	69	0.676	0.569-0.853	36	0.471	0.255-0.585	39	0.615	0.544-0.669	48	0.836	0.663-0.986	8.16e-08	0.0269	0.00842	4.57e-05	2.42e-10	4.13e-06
HDL_FC	69	0.223	0.194-0.265	36	0.194	0.159-0.233	39	0.209	0.185-0.233	48	0.257	0.224-0.295	0.0022	0.026	0.0176	0.199	6.61e-06	2.35e-05
HDL_L	69	2.21	1.93-2.62	36	1.7	1.33-2.11	39	2.02	1.79-2.18	48	2.62	2.18-2.99	4.64e-06	0.0089	0.00726	0.0135	1.57e-08	2.62e-06
HDL_P	69	0.00989	0.00846-0.0127	36	0.00762	0.00589-0.00915	39	0.00972	0.00865-0.0104	48	0.0133	0.0115-0.0153	2.94e-06	0.315	2.06e-05	3.37e-05	5.46e-11	1.03e-07
HDL_PL	69	1.18	1.01-1.37	36	0.923	0.744-1.11	39	1.06	0.958-1.15	48	1.36	1.13-1.54	2.75e-06	0.00619	0.0122	0.00926	3.42e-08	8.55e-06
IDL_C	69	0.556	0.417-0.659	36	0.566	0.385-0.704	39	0.622	0.54-0.75	48	0.788	0.685-0.972	0.976	0.00561	6.67e-09	0.0366	9.27e-06	0.000833
IDL_C_pct	69	57.2	54.6-62.5	36	53	44.5-58.1	39	61.3	60.2-64	48	66	62.6-69.3	0.00149	0.000202	7.58e-10	4.23e-09	8.33e-11	1.42e-05
IDL_CE	69	0.389	0.263-0.463	36	0.394	0.23-0.499	39	0.449	0.373-0.522	48	0.581	0.5-0.724	0.811	0.0027	1.07e-09	0.0199	2.54e-06	0.000247
IDL_CE_pct	69	39.8	35.6-44.1	36	35.6	27.1-41.1	39	43.4	42.2-45.4	48	48.8	45.4-50.3	0.00607	0.000121	8.19e-12	6.85e-08	2.32e-11	1.22e-06
IDL_FC	69	0.17	0.137-0.192	36	0.184	0.143-0.208	39	0.186	0.163-0.225	48	0.203	0.18-0.269	0.36	0.0206	9.41e-06	0.265	0.0056	0.0401
IDL_L	69	0.953	0.772-1.09	36	1.03	0.845-1.22	39	1.02	0.897-1.23	48	1.23	1.06-1.47	0.0775	0.0244	1.87e-07	0.813	0.00592	0.00591
IDL_P	69	0.000242	0.000216-0.000283	36	0.0003	0.000269-0.000345	39	0.000276	0.00024-0.000319	48	0.000317	0.00027-0.000381	4.11e-05	0.0055	2.92e-07	0.146	0.345	0.02
IDL_PL	69	0.24	0.201-0.279	36	0.278	0.23-0.315	39	0.262	0.231-0.318	48	0.297	0.258-0.349	0.0266	0.0133	7.46e-06	0.937	0.182	0.0935
IDL_PL_pct	69	26.1	25.1-27	36	26.4	25.5-27.3	39	25.9	25.3-26.4	48	24	23.4-24.7	0.128	0.402	1.89e-10	0.0312	1.34e-10	1.42e-08
IDL_TG	69	0.14	0.114-0.179	36	0.213	0.168-0.26	39	0.135	0.111-0.16	48	0.119	0.095-0.17	2.74e-07	0.171	0.0104	1.67e-09	2.79e-08	0.308
IDL_TG_pct	69	15.7	12.5-19	36	19	15.8-28	39	12.5	10.4-14	48	9.75	7.72-13	0.000951	5.15e-05	1.56e-08	2.56e-09	6.13e-10	0.00116
InfectiousDiseaseScore	62	0.311	-0.822	32	0.345	-0.85	39	0.0587	-0.679	46	-1.46	-0.971	0.729	0.00619	1.35e-14	0.0617	5.58e-10	1.75e-09
L_LDL_C	69	0.655	0.468-0.859	36	0.648	0.414-0.899	39	0.83	0.698-1.02	48	1.09	0.96-1.29	0.821	0.000566	1.07e-09	0.00604	4.68e-07	0.000202
L_LDL_C_pct	69	63.6	58.8-67	36	59	49.1-64.4	39	67.3	65.7-69.7	48	70.6	67.9-71.7	0.00729	8.52e-06	6.81e-11	4.42e-10	5.8e-11	2.35e-05
L_LDL_CE	69	0.49	0.353-0.646	36	0.476	0.331-0.673	39	0.618	0.537-0.768	48	0.812	0.717-0.968	0.917	0.000732	1.07e-09	0.0084	6.2e-07	0.000202
L_LDL_CE_pct	69	47.6	43-50.7	36	44.2	38.1-47.8	39	50.5	49.4-52.1	48	52.7	51-53.6	0.00982	5.01e-05	2.04e-10	2.56e-09	7.85e-11	0.000209
L_LDL_FC	69	0.167	0.117-0.216	36	0.165	0.1-0.217	39	0.206	0.176-0.257	48	0.277	0.239-0.338	0.644	0.000579	1.32e-09	0.003	5.64e-07	0.000417
L_LDL_FC_pct	69	15.5	14.2-17.2	36	14.3	11.2-16	39	16.9	16.6-17.7	48	17.7	16.7-18.7	0.0079	0.00028	1.86e-06	2.97e-07	3.99e-08	0.0268
L_LDL_L	69	1.08	0.812-1.3	36	1.12	0.871-1.42	39	1.22	1.09-1.51	48	1.58	1.38-1.88	0.353	0.00288	2.8e-09	0.0868	1.95e-05	0.000272
L_LDL_P	69	0.000668	0.000591-0.000768	36	0.000855	0.000759-0.000997	39	0.000785	0.000661-0.000922	48	0.00081	0.000685-0.000973	2.75e-06	0.00619	9.69e-05	0.0721	0.257	0.45
L_LDL_PL	69	0.247	0.187-0.298	36	0.254	0.204-0.317	39	0.277	0.243-0.337	48	0.359	0.307-0.406	0.364	0.00196	4.63e-09	0.0704	1.4e-05	0.000521
L_LDL_PL_pct	69	22.9	22.4-23.5	36	22.8	22.2-23.5	39	22.5	22-23	48	22.2	21.9-22.7	0.629	0.0306	0.000247	0.243	0.0131	0.141
L_LDL_TG	69	0.136	0.114-0.176	36	0.209	0.165-0.268	39	0.126	0.104-0.154	48	0.115	0.0975-0.165	2.55e-07	0.181	0.025	4.59e-09	3.09e-08	0.487
L_LDL_TG_pct	69	13.6	10.1-17.3	36	18.4	13-27.5	39	10.2	8.09-11.5	48	7.07	5.99-9.7	0.00156	2.1e-05	4.63e-10	2.93e-11	6.55e-11	6.37e-05
L_VLDL_C_pct	69	34.9	30.1-39.1	36	37	32.2-42.2	39	35.8	30.5-38.4	48	30.3	27.3-33.2	0.236	0.949	0.000333	0.218	9.97e-05	0.00505
L_VLDL_CE_pct	69	18.2	15.8-21.7	36	19.8	16.3-23.9	39	19.5	16.2-21.6	48	15.6	13.4-18.2	0.401	0.764	0.00105	0.631	0.000785	0.00454
L_VLDL_FC_pct	69	16.1	14.7-17.6	36	17.1	15.4-18.6	39	15.8	14.2-16.8	48	14.1	13.7-15.6	0.0592	0.263	2.51e-05	0.0123	2.22e-06	0.0114
L_VLDL_PL_pct	69	22.5	20.8-24.9	36	25.7	23.9-27.3	39	21.9	20.8-23.2	48	20.4	19.7-21.9	0.000202	0.239	0.000178	5.06e-07	6.69e-09	0.00135
L_VLDL_TG_pct	69	43.2	36.5-49.1	36	36.9	31-43.9	39	42	38.7-48.7	48	50.2	44.7-52.8	0.0204	0.715	4.27e-05	0.00987	5.91e-07	0.00161
Linoleic Acid	69	2.96	2.53-3.65	36	3.5	3.06-4.23	39	3.04	2.56-3.47	48	3.81	3.37-4.47	0.00463	0.908	5.7e-07	0.0102	0.0884	8.55e-06
LDL_C	69	1.02	0.755-1.37	36	1.1	0.76-1.46	39	1.3	1.16-1.6	48	1.73	1.52-2.09	0.444	0.000341	6.59e-10	0.0199	1.95e-06	0.000159
LDL_CE	69	0.774	0.577-1.01	36	0.833	0.642-1.12	39	0.974	0.868-1.2	48	1.28	1.11-1.58	0.306	0.000527	4.97e-10	0.05	3.03e-06	0.000164
LDL_FC	69	0.262	0.182-0.354	36	0.267	0.172-0.353	39	0.337	0.286-0.412	48	0.454	0.378-0.544	0.885	0.000309	1.37e-09	0.00215	4.9e-07	0.000859
LDL_L	69	1.65	1.34-2.11	36	1.89	1.56-2.44	39	1.98	1.79-2.43	48	2.54	2.21-3.03	0.0753	0.00158	2.53e-09	0.279	0.000173	0.000404
LDL_P	69	0.00107	0.000902-0.00119	36	0.00131	0.00117-0.00153	39	0.00118	0.00105-0.00142	48	0.00127	0.00114-0.00157	8.24e-06	0.00196	2.31e-06	0.116	0.797	0.15
LDL_PL	69	0.426	0.356-0.53	36	0.479	0.402-0.603	39	0.5	0.46-0.598	48	0.624	0.549-0.719	0.0405	0.000841	3.2e-09	0.313	0.000295	0.000971
LDL_TG	69	0.202	0.172-0.256	36	0.304	0.251-0.388	39	0.194	0.153-0.231	48	0.176	0.144-0.251	1.91e-07	0.212	0.0662	5.41e-09	7.72e-08	0.762
Leu	69	0.133	0.0998-0.166	36	0.134	0.112-0.161	39	0.104	0.0818-0.132	48	0.108	0.0779-0.127	0.555	0.00276	0.000221	0.000581	0.000104	0.666
M_HDL_C	69	0.296	0.223-0.404	36	0.17	0.0516-0.221	39	0.261	0.208-0.283	48	0.383	0.289-0.48	7.99e-09	0.00619	0.00359	5.25e-06	5.8e-11	7.57e-07
M_HDL_C_pct	69	43.6	39.3-45.5	36	34.7	15.1-38.8	39	42.4	39.3-43.9	48	45.2	41.8-47.3	1.98e-08	0.229	0.063	9.14e-08	1.79e-09	0.00386
M_HDL_CE	69	0.253	0.184-0.331	36	0.141	0.0336-0.174	39	0.216	0.172-0.235	48	0.315	0.241-0.397	3.86e-09	0.00643	0.00406	1.24e-06	4.55e-11	9.02e-07
M_HDL_FC	69	0.052	0.0407-0.0717	36	0.0308	0.0131-0.0457	39	0.0452	0.0355-0.0521	48	0.0718	0.0541-0.0881	1.36e-06	0.0122	0.00237	0.00269	2.37e-09	1.33e-06
M_HDL_FC_pct	69	7.66	7.07-8.23	36	6.96	3.96-7.64	39	7.27	6.86-7.98	48	8.1	7.48-8.62	0.00281	0.159	0.00625	0.061	1.46e-05	0.000164
M_HDL_L	69	0.731	0.56-0.897	36	0.456	0.331-0.581	39	0.604	0.509-0.68	48	0.86	0.723-1.04	9.47e-08	0.00376	0.0029	0.000534	4.6e-10	3.72e-07
M_HDL_P	69	0.00243	0.00181-0.00324	36	0.00138	0.00079-0.00184	39	0.00204	0.00166-0.00231	48	0.00309	0.00245-0.00384	5.39e-08	0.0081	0.0012	0.000116	1.27e-10	1.88e-07
M_HDL_PL	69	0.361	0.287-0.423	36	0.244	0.175-0.296	39	0.305	0.258-0.341	48	0.419	0.363-0.493	1.84e-07	0.00347	0.00518	0.00215	1.02e-09	1.17e-06
M_LDL_C	69	0.243	0.186-0.339	36	0.305	0.225-0.409	39	0.327	0.294-0.408	48	0.439	0.386-0.545	0.0326	0.000367	6.36e-10	0.226	2.38e-05	0.000264
M_LDL_C_pct	69	61.5	57.5-65.3	36	59	55.9-62.9	39	65.4	64.4-67	48	68.3	66.2-68.9	0.0709	1.18e-05	2.78e-11	1.08e-10	6.96e-11	1.37e-05
M_LDL_CE	69	0.187	0.139-0.251	36	0.241	0.179-0.319	39	0.238	0.213-0.303	48	0.323	0.285-0.406	0.00714	0.000767	7.58e-10	0.677	0.000389	0.000505
M_LDL_CE_pct	69	45.9	43.2-48	36	46.2	44.6-47.4	39	47.7	46.5-48.9	48	49.6	48.5-50.5	0.476	0.000683	1.83e-10	0.00492	6.49e-07	0.000366
M_LDL_FC	69	0.0642	0.0444-0.0938	36	0.0683	0.046-0.091	39	0.0898	0.0733-0.108	48	0.121	0.0969-0.14	0.853	0.000118	1.74e-09	0.00178	5.64e-07	0.000573
M_LDL_FC_pct	69	15.7	13.8-17.8	36	13.3	10-15.9	39	17.8	16.6-18.6	48	18.1	15.9-19.3	0.00294	0.000414	0.000496	2.82e-08	4.06e-07	0.642
M_LDL_L	69	0.4	0.324-0.542	36	0.511	0.404-0.663	39	0.506	0.446-0.622	48	0.648	0.579-0.804	0.00493	0.00113	9.67e-10	0.879	0.0014	0.000573
M_LDL_P	69	0.000218	0.000184-0.000266	36	0.000266	0.000236-0.000327	39	0.000257	0.000228-0.000316	48	0.000306	0.000274-0.000373	0.000465	0.000652	3.31e-09	0.78	0.0463	0.00397
M_LDL_PL	69	0.107	0.0844-0.146	36	0.134	0.105-0.171	39	0.135	0.12-0.163	48	0.169	0.152-0.206	0.00714	0.000861	2.28e-09	0.796	0.00163	0.000833
M_LDL_TG	69	0.0456	0.0375-0.0575	36	0.0705	0.0568-0.091	39	0.045	0.0335-0.0536	48	0.0401	0.0331-0.0596	1.53e-07	0.255	0.152	1.53e-08	1.7e-07	0.963
M_LDL_TG_pct	69	11.7	8.25-15.3	36	14.2	10.2-17.9	39	8.16	6.74-9.33	48	5.88	5.04-7.93	0.0361	3.53e-06	1.02e-10	4.4e-11	8.33e-11	0.000159
M_VLDL_C	69	0.136	0.0977-0.163	36	0.186	0.15-0.224	39	0.165	0.132-0.216	48	0.183	0.147-0.238	1.4e-05	0.00172	4.07e-06	0.234	0.797	0.184
M_VLDL_CE	69	0.0595	0.0472-0.0807	36	0.0826	0.0654-0.111	39	0.0833	0.0639-0.112	48	0.0887	0.0727-0.123	0.00105	0.000468	2.19e-06	0.837	0.174	0.333
MUFA_pct	69	28.7	27.6-30.7	36	31.9	30.3-34	39	29.4	28.1-30	48	27.9	24.4-30.3	1.97e-06	0.288	0.0261	3.93e-06	2.43e-06	0.00765
non_HDL_C	69	2.29	1.9-2.8	36	2.65	2.15-3.35	39	2.61	2.44-3.39	48	3.4	2.97-3.96	0.0183	0.00172	3.92e-09	0.523	0.00076	0.0011
Omega_6	69	4.27	3.79-4.82	36	4.71	4.3-5.51	39	4.14	3.84-4.78	48	4.88	4.48-5.48	0.00607	0.735	5.05e-05	0.00737	0.44	0.000148
Omega_6_pct	69	34.6	32-36.5	36	32	30.1-33.8	39	34.7	33-35.7	48	36.2	33.7-39.3	0.000628	0.863	0.0111	0.000658	6.34e-05	0.0101
Phe	69	0.0723	0.0582-0.087	34	0.0867	0.073-0.11	39	0.0682	0.0549-0.0754	48	0.0473	0.0398-0.0629	0.00102	0.192	2.44e-06	5.17e-05	1.77e-08	0.000282
Phosphatidylc	69	1.63	1.36-1.9	36	1.58	1.37-1.94	39	1.53	1.39-1.84	48	2.13	1.83-2.34	0.821	0.591	3.29e-07	0.51	5.65e-05	6.08e-07
Phosphoglyc	69	1.94	1.66-2.27	36	1.96	1.72-2.39	39	1.79	1.67-2.16	48	2.36	2.06-2.66	0.497	0.494	5.17e-05	0.191	0.00447	2.35e-05
PUFA_by_MUFA	69	1.35	1.18-1.41	36	1.08	0.984-1.26	39	1.33	1.25-1.41	48	1.47	1.21-1.78	4.79e-06	0.98	0.00594	1.59e-06	1.13e-06	0.00935
PUFA_pct	69	38.1	36.1-39.7	36	34.9	33-37.3	39	38.9	37.3-40.4	48	40.9	36.9-42.7	0.000111	0.145	0.00107	3.49e-06	3.61e-06	0.0214
Pyruvate	36	0.109	0.084-0.124	16	0.109	0.0809-0.131	14	0.0658	0.0502-0.0792	18	0.115	0.0872-0.142	0.945	2.22e-06	0.373	0.00207	0.438	9.86e-05
Remnant_C	69	1.26	1.05-1.44	36	1.56	1.34-1.86	39	1.35	1.24-1.78	48	1.65	1.39-2.02	5.65e-05	0.0138	8.75e-07	0.131	0.445	0.0167
S_HDL_C	69	0.293	0.249-0.374	36	0.231	0.151-0.261	39	0.299	0.272-0.322	48	0.419	0.35-0.458	4.79e-06	0.769	2.02e-06	1.72e-07	1.33e-11	2.06e-07
S_HDL_CE	69	0.207	0.165-0.272	36	0.148	0.087-0.175	39	0.213	0.194-0.235	48	0.303	0.251-0.346	5.19e-07	0.725	2.8e-06	1.58e-10	6.65e-12	2.97e-07
S_HDL_CE_pct	69	25.8	22.9-27.4	36	20.1	15.5-23.7	39	26.3	24.7-27.3	48	27.1	25.6-28.9	1.84e-07	0.237	0.00366	1.41e-11	4.34e-10	0.0435
S_HDL_FC	69	0.0868	0.075-0.106	36	0.0809	0.0728-0.098	39	0.0819	0.0794-0.0962	48	0.11	0.101-0.123	0.0921	0.428	6.06e-06	0.26	1.27e-07	1.8e-07
S_HDL_FC_pct	69	10.5	9.93-11.6	36	12.6	11.2-13.7	39	10.6	10-11.2	48	10.2	9.77-10.7	2.84e-07	0.73	0.0915	1.78e-08	2.65e-09	0.087
S_HDL_L	69	0.833	0.695-1	36	0.672	0.583-0.791	39	0.811	0.74-0.908	48	1.08	0.947-1.19	4.89e-05	0.687	4.18e-06	0.000122	9.97e-11	3.72e-07
S_HDL_P	69	0.0063	0.0054-0.00815	36	0.00519	0.00415-0.00589	39	0.00663	0.00598-0.00727	48	0.00919	0.0078-0.0102	2.27e-05	0.641	8.75e-07	4.74e-07	3.16e-11	2.97e-07
S_HDL_PL	69	0.474	0.398-0.567	36	0.377	0.325-0.448	39	0.456	0.418-0.52	48	0.617	0.532-0.671	1.63e-05	0.548	1.07e-05	8.29e-05	1.51e-10	5.82e-07
S_HDL_PL_pct	69	56.9	55.6-58	36	55.6	54.4-56.5	39	56.4	55.4-57.2	48	56.5	55.6-57.4	0.000929	0.114	0.211	0.0264	0.0101	0.698
S_HDL_TG_pct	69	6.52	5.54-8.87	36	11.7	8.66-18.3	39	6.87	5.78-7.84	48	5.81	4.71-7.13	3.98e-08	0.828	0.0158	1.3e-10	5.79e-10	0.0175
S_LDL_C	69	0.126	0.106-0.162	36	0.156	0.132-0.198	39	0.158	0.141-0.185	48	0.189	0.171-0.227	0.00192	0.000207	1.11e-09	0.772	0.00336	0.00181
S_LDL_C_pct	69	56	53-59.9	36	54.8	52.2-57.6	39	59.2	58-60.4	48	62.4	60.3-63.7	0.109	0.000325	3.62e-11	2.35e-09	2.47e-11	9.84e-07
S_LDL_CE	69	0.0974	0.0801-0.118	36	0.126	0.1-0.154	39	0.117	0.102-0.139	48	0.143	0.122-0.169	0.000213	0.00116	5.12e-09	0.537	0.0504	0.00408
S_LDL_CE_pct	69	42.4	40.5-43.6	36	42.8	41.2-44.3	39	43.2	41.9-44.9	48	45.4	44.2-47.3	0.294	0.055	2.44e-09	0.339	3.94e-06	1.6e-05
S_LDL_FC	69	0.0308	0.0227-0.0413	36	0.0346	0.0233-0.0432	39	0.0426	0.038-0.0501	48	0.0512	0.0433-0.058	0.464	1.08e-05	4.19e-09	0.00428	1.1e-05	0.0175
S_LDL_FC_pct	69	13.7	12.3-15.8	36	12	9.6-14.1	39	16	15-16.7	48	16.4	14.4-17.9	0.00594	1.72e-05	1.77e-05	3.53e-08	2.64e-07	0.508
S_LDL_L	69	0.234	0.195-0.272	36	0.293	0.244-0.344	39	0.272	0.238-0.316	48	0.304	0.273-0.366	4.23e-05	0.000579	2.52e-08	0.284	0.257	0.0175
S_LDL_P	69	0.000146	0.000129-0.000166	36	0.000178	0.000158-0.000207	39	0.00017	0.000147-0.000189	48	0.000187	0.00016-0.000218	7.49e-06	0.000861	6.22e-07	0.155	0.708	0.087
S_LDL_PL_pct	69	35	33.6-36.5	36	34.7	32.7-35.8	39	33.9	32.6-35.1	48	31.7	30.6-32.7	0.444	0.0446	7.58e-10	0.26	3.69e-07	7.57e-07
S_LDL_TG_pct	69	9.1	7.23-10.7	36	10.5	9.03-12.9	39	6.93	6.19-7.58	48	6.33	5.31-7.99	0.00855	5.94e-06	9.8e-07	1.92e-08	3.42e-08	0.237
S_VLDL_FC_pct	69	11.7	10.8-12.8	36	11.3	10.2-12.2	39	12.8	12.2-13.5	48	12.9	11.8-14.4	0.364	0.000229	0.000146	6.49e-05	7.38e-05	0.762
Total_C	69	3.27	2.73-3.88	36	3.28	2.67-4.08	39	3.43	3.25-4.13	48	4.54	3.94-5.15	0.774	0.0382	1.24e-08	0.108	7.51e-06	6.85e-05
Total_CE	69	2.26	1.93-2.77	36	2.16	1.76-2.79	39	2.44	2.27-2.95	48	3.22	2.86-3.69	0.703	0.0306	1.02e-08	0.0287	7.47e-07	4.43e-05
Total_FC	69	0.986	0.822-1.11	36	1.06	0.902-1.3	39	1.02	0.946-1.23	48	1.27	1.13-1.45	0.03	0.0496	4.45e-08	0.764	0.00473	0.00065
Total_L	69	7.22	6.41-8.34	36	7.81	6.72-9.85	39	7.22	6.66-8.73	48	9.2	8.15-10.4	0.0639	0.381	5.7e-07	0.308	0.0145	0.000445
Total_P	69	0.0116	0.00987-0.0145	36	0.00959	0.00776-0.0109	39	0.0113	0.0102-0.0125	48	0.0156	0.0129-0.0173	8.41e-05	0.548	3.86e-06	0.000243	1.51e-10	1.13e-07
Total_PL	69	2.43	2.13-2.76	36	2.46	2.17-2.96	39	2.35	2.19-2.7	48	2.93	2.69-3.21	0.591	0.974	5.9e-06	0.78	0.00108	9.43e-05
XL_HDL_C_pct	69	45.8	44.2-47.7	36	43.7	41.8-45.8	39	47.2	46.2-48.2	48	48.5	46.1-51.9	0.000197	0.00361	2.7e-05	9.92e-10	2.12e-09	0.0152
XL_HDL_CE_pct	69	31.3	29.8-33.2	36	29.6	27.7-31.1	39	31.6	30.4-32.6	48	33.3	31.6-35.6	0.000121	0.428	0.000226	3.1e-06	1.79e-09	0.000784
XL_HDL_PL_pct	69	49.7	48.1-50.8	36	49.2	48.8-50.8	39	48.3	47.1-49.2	48	45.1	41.2-48.4	0.55	0.00184	3.15e-08	0.000154	3.09e-08	0.000121
XL_VLDL_FC_pct	69	12.7	11.8-13.6	36	12.8	12.2-14.2	39	13	11.8-13.8	48	11.7	11.2-12.8	0.472	0.678	0.00414	0.764	0.000623	0.00805
XL_VLDL_PL_pct	69	20.6	19.6-21.4	36	21.5	20.7-22.7	39	21	19.6-21.8	48	19.6	18.7-20.3	0.00514	0.668	0.000293	0.0243	1.57e-08	0.000182
XS_VLDL_C_pct	69	43.2	40.6-45.7	36	40.6	36.8-43.1	39	46.5	44.1-49	48	48	43.3-51.3	0.0057	0.000169	1.25e-05	3.29e-06	3.05e-07	0.143
XS_VLDL_CE	69	0.115	0.0977-0.139	36	0.147	0.118-0.165	39	0.13	0.105-0.148	48	0.127	0.11-0.153	0.000514	0.0618	0.0198	0.129	0.157	0.935
XS_VLDL_CE_pct	69	27.1	24.9-29.4	36	24.7	21-27	39	30.3	28-32.5	48	31.8	27.9-35.1	0.00407	0.000118	1.19e-06	1.59e-06	6.31e-08	0.0752
XS_VLDL_PL_pct	69	32.5	31.7-33.1	36	32.9	32.4-33.8	39	31.7	31.2-32.1	48	30	29.2-31.4	0.000644	0.000652	2.3e-11	1.18e-10	8.03e-12	1.57e-07
XS_VLDL_TG	69	0.105	0.0835-0.132	36	0.161	0.122-0.194	39	0.0952	0.0778-0.115	48	0.0871	0.066-0.128	5.56e-07	0.145	0.0161	8.11e-09	5.7e-08	0.354
XS_VLDL_TG_pct	69	24.4	22.4-26.8	36	26.6	24.4-29.6	39	22.1	20-23.8	48	22.1	19-25.3	0.0176	0.000405	0.00233	1.16e-05	5.87e-05	0.895
